# Genetic characterization of the ALFA study: Uncovering genetic profiles in the Alzheimer’s *continuum*

**DOI:** 10.1101/2023.04.26.23289138

**Authors:** Natalia Vilor-Tejedor, Patricia Genius, Blanca Rodríguez-Fernández, Carolina Minguillón, Iman Sadeghi, Armand González-Escalante, Marta Crous-Bou, Marc Suárez-Calvet, Oriol Grau-Rivera, Anna Brugulat-Serrat, Gonzalo Sanchez-Benavides, Manel Esteller, Karine Fauria, José Luis Molinuevo, Arcadi Navarro, Juan Domingo Gispert, the Alzheimer’s Disease Neuroimaging Initiative, the ALFA study

**Affiliations:** Barcelonaβeta Brain Research Center (BBRC), Pasqual Maragall Foundation, Barcelona, Spain; Centre for Genomic Regulation (CRG), The Barcelona Institute for Science and Technology, Barcelona, Spain; Department of Clinical Genetics, Erasmus University Medical Center, Rotterdam, Netherlands; Universitat Pompeu Fabra, Barcelona, Spain; IMIM - Hospital del Mar Medical Research Institute. Barcelona, Spain; Centro de Investigación Biomédica en Red de Fragilidad y Envejecimiento Saludable (CIBER-FES). Instituto de Salud Carlos III, Madrid, Spain; Department of Epidemiology, Harvard T.H. Chan School of Public Health. Boston, MA, USA; Catalan Institute of Oncology (ICO)-Bellvitge Biomedical Research Center (IDIBELL), Hospitalet del Llobregat, Spain; Servei de Neurologia, Hospital del Mar, Barcelona, Spain; Global Brain Health Institute, San Francisco, CA, USA; Josep Carreras Leukaemia Research Institute (IJC), Badalona, Barcelona, Spain; Centro de Investigación Biomédica en Red Cáncer (CIBERONC), Madrid, Spain; Integrated Pharmacology and Systems Neurosciences, IMIM-Hospital del Mar Medical Research Institute, Barcelona, Spain; Institució Catalana de Recerca i Estudis Avançats (ICREA), Barcelona, Catalonia, Spain; Physiological Sciences Department, School of Medicine and Health Sciences, University of Barcelona (UB), Barcelona, Catalonia, Spain; H. Lundbeck A/S, Copenhagen, Denmark; Institute of Evolutionary Biology (CSIC-UPF), Department of Experimental and Health Sciences, Universitat Pompeu Fabra; Centro de Investigación Biomédica en Red Bioingeniería, Biomateriales y Nanomedicina. Instituto de Salud carlos III, Madrid, Spain

**Keywords:** AD *continuum*, ALFA study, Alzheimer’s disease, Neurogenetics, Neurological diseases, Prevention

## Abstract

In 2013, the ALFA (ALzheimer and FAmilies) project was established to investigate pathophysiological changes in preclinical Alzheimer’s disease (AD), and to foster research on early detection and preventive interventions. Since then, it has prospectively followed cognitively unimpaired late/middle-aged participants, most of whom are adult children of AD patients. Risk stratification of cognitively unimpaired individuals, including genetic factors is key for implementing AD prevention strategies. Here, we report the genetic characterization of ALFA participants with respect to neurodegenerative/cerebrovascular diseases, AD biomarkers, brain endophenotypes, risk factors and aging biomarkers, emphasizing amyloid/tau status and gender differences. We additionally compared AD risk in ALFA to that across the full disease spectrum from the Alzheimer’s Disease Neuroimaging Initiative (ADNI). Results show that the ALFA project has been successful at establishing a cohort of cognitively unimpaired individuals at high genetic risk of AD. It is, therefore, well-suited to study early pathophysiological changes in the preclinical AD *continuum*.

**Highlights:**

- Prevalence of ε4 carriers in ALFA is higher than in the general European population.
- The ALFA study is highly enriched in AD genetic risk factors beyond *APOE*.
- AD genetic profiles in ALFA are similar to clinical groups along the *continuum*.
- ALFA has succeeded in establishing a cohort of CU individuals at high genetic AD risk.
- ALFA is well suited to study pathogenic events/early pathophysiological changes in AD.
