## Supplemental Figures and Tables for "Genetic characterization of the ALFA study: Uncovering genetic profiles in the Alzheimer’s *continuum*": Còpia de ST1_PRSinfo_new.xlsx

### Sheet: ST1
Disease/Condition Classification	Disease/Condition Description	ACRONYM	Sample Size Summary Statistics	N Cases	N Controls	Ethnicity	Genomic Annotation	Base GWAS-First Author	Link Manuscript	Access GWAS-Summary (LINK)
AD Biomarkers	CSF Amyloid Aβ42	Aβ42	13116	Continuous outcome		Caucasian	GRCh38/hg38	Jansen et al., 2022	https://pubmed.ncbi.nlm.nih.gov/36066633/	https://www.ebi.ac.uk/gwas/ Accession ID GCST90129599
AD Biomarkers	CSF Amyloid Aβ42 (excluding APOE region chr19: 45,384,477 to 45,432,606, build 37/hg 19)	Aβ42-noAPOE	13116	Continuous outcome		Caucasian	GRCh38/hg38	Jansen et al., 2022	https://pubmed.ncbi.nlm.nih.gov/36066633/	https://www.ebi.ac.uk/gwas/ Accession ID GCST90129599
AD Biomarkers	CSF Tau phosphorylated	pTau	13116	Continuous outcome		Caucasian	GRCh38/hg38	Jansen et al., 2022	https://pubmed.ncbi.nlm.nih.gov/36066633/	https://www.ebi.ac.uk/gwas/ Accession ID GCST90129600
AD Biomarkers	Tau phosphorilated (CSF) 181 (excluding APOE region chr19: 45,384,477 to 45,432,606, build 37/hg 19)	pTau-noAPOE	13116	Continuous outcome		Caucasian	GRCh38/hg38	Jansen et al., 2022	https://pubmed.ncbi.nlm.nih.gov/36066633/	https://www.ebi.ac.uk/gwas/ Accession ID GCST90129600
Neurodegenerative	Alzheimer's Disease	AD	1126593	90338	1036255	Caucasian	GRCh37/hg19	Wightman et al., 2021	https://pubmed.ncbi.nlm.nih.gov/34773122/	https://ctg.cncr.nl/software/summary_statistics
Neurodegenerative	Alzheimer's Disease (excluding APOE region chr19: 45,384,477 to 45,432,606, build 37/hg 19)	ADnoAPOE	1126593	90338	1036255	Caucasian	GRCh37/hg19	Wightman et al., 2021	https://pubmed.ncbi.nlm.nih.gov/34773122/	https://ctg.cncr.nl/software/summary_statistics
Neurodegenerative	Frontotemporal Dementia (FTD)	FTD	6462	2154	4308	Caucasian	GRCh37/hg19	Ferrari et al., 2014	https://pubmed.ncbi.nlm.nih.gov/24943344/	https://ifgcsite.wordpress.com/data-access/
Neurodegenerative	Behavioral FTD	bvFTD	4131	1377	2754	Caucasian	GRCh37/hg19	Ferrari et al., 2014	https://pubmed.ncbi.nlm.nih.gov/24943344/	https://ifgcsite.wordpress.com/data-access/
Neurodegenerative	Progressive non-fluent Aphasia	FTDPNFA	807	269	538	Caucasian	GRCh37/hg19	Ferrari et al., 2014	https://pubmed.ncbi.nlm.nih.gov/24943344/	https://ifgcsite.wordpress.com/data-access/
Neurodegenerative	FTD overlapping with motor neuron disease.	FTDMND	600	200	400	Caucasian	GRCh37/hg19	Ferrari et al., 2014	https://pubmed.ncbi.nlm.nih.gov/24943344/	https://ifgcsite.wordpress.com/data-access/
Neurodegenerative	Semantic Dementia	SD	924	308	616	Caucasian	GRCh37/hg19	Ferrari et al., 2014	https://pubmed.ncbi.nlm.nih.gov/24943344/	https://ifgcsite.wordpress.com/data-access/
Neurodegenerative	Parkinson's Disease	PKSON	1437688	37688	1400000	Caucasian	GRCh37/hg19	Nalls et al., 2019	https://pubmed.ncbi.nlm.nih.gov/31701892/	https://drive.google.com/file/d/1FZ9UL99LAqyWnyNBxxlx6qOUlfAnublN/view?usp=sharing
Cerebrovascular	Intracerebral haemorrhage	IHA	452264	773	451491	Caucasian	GRCh37/hg19	Canela-Xandri et al., 2018	https://pubmed.ncbi.nlm.nih.gov/30349118/	http://geneatlas.roslin.ed.ac.uk
Cerebrovascular	Ischemic Stroke	AIS	514791	60341	454450	Mixed (>80% Caucassian)	GRCh37/hg19	Malik et al., 2018	https://pubmed.ncbi.nlm.nih.gov/29531354/	Corresponding Author under request
Cerebrovascular	Cerebral infarction	CI	452264	3502	448762	Caucasian	GRCh37/hg19	Canela-Xandri et al., 2018	https://pubmed.ncbi.nlm.nih.gov/30349118/	http://geneatlas.roslin.ed.ac.uk
Cerebrovascular	Small Vessel Disease	SVS	204372	11710	192662	Mixed (>80% Caucassian)	GRCh37/hg19	Malik et al., 2018	https://pubmed.ncbi.nlm.nih.gov/29531354/	Corresponding Author under request
BrainEndophenotype	Total Intracranial volume	ICV	33224	Continuous outcome		Caucasian	GRCh37/hg19	Smith et al., 2021	https://pubmed.ncbi.nlm.nih.gov/33875891/	https://open.win.ox.ac.uk/ukbiobank/big40/
BrainEndophenotype	Fractional Anisotropy	FA	17663	Continuous outcome		Caucasian	GRCh37/hg19	Persyn et al., 2020	https://pubmed.ncbi.nlm.nih.gov/32358547/	http://www.kp4cd.org/dataset_downloads/stroke
Brain Endophenotype	Hippocampal volume	HIPPOC	21282	Continuous outcome		Caucasian	GRCh38/hg38	Smith et al., 2021	https://pubmed.ncbi.nlm.nih.gov/33875891/	http://ftp.ebi.ac.uk/pub/databases/gwas/summary_statistics/GCST90002001-GCST90003000/GCST90002711/
BrainEndophenotype	Mean Diffusivity	MDIFF	17467	Continuous outcome		Caucasian	GRCh37/hg19	Persyn et al., 2020	https://pubmed.ncbi.nlm.nih.gov/32358547/	http://www.kp4cd.org/dataset_downloads/stroke
BrainEndophenotype	Microbleeds	MICROBL	25862	3556	22306	Mixed (>90% Caucasian)	GRCh38/hg38	Knol et al., 2020	https://pubmed.ncbi.nlm.nih.gov/32913026/	http://www.kp4cd.org/dataset_downloads/stroke
BrainEndophenotype	White Matter Hyperintensities	WMH	18381	Continuous outcome		Caucasian	GRCh37/hg19	Persyn et al., 2020	https://pubmed.ncbi.nlm.nih.gov/32358547/	http://www.kp4cd.org/dataset_downloads/stroke
AD Risk Factors	Anxiety Disorder	ANX	23809	4584	19225	Caucasian	GRCh37/hg19	Meier et al., 2019	https://pubmed.ncbi.nlm.nih.gov/31116379/	https://ipsych.dk/en/research/downloads/
AD Risk Factors	Stress Disorder	STRESS	29056	9831	19225	Caucasian	GRCh37/hg19	Meier et al., 2019	https://pubmed.ncbi.nlm.nih.gov/31116379/	https://ipsych.dk/en/research/downloads/
AD Risk Factors	Neuroticism	NEUROTICISM	170910	Continuous outcome		Caucasian	GRCh37/hg19	Okbay et al., 2016	https://pubmed.ncbi.nlm.nih.gov/27089181/	https://www.thessgac.org/data
AD Risk Factors	Major Depressive Disorder	MDD	480359	135458	344901	Caucasian	GRCh37/hg19	Wray et al., 2018	https://pubmed.ncbi.nlm.nih.gov/29700475/	https://www.med.unc.edu/pgc/download-results/bip/?choice=Bipolar+Disorder+%28BIP%29Bipolar+Disorder+%28BIP%29
AD Risk Factors	Social Interaction and Isolation	SOC	487647	80134	364890	Caucasian	GRCh37/hg19	Day et al., 2018	https://pubmed.ncbi.nlm.nih.gov/29970889/	https://www.repository.cam.ac.uk/handle/1810/277812
AD Risk Factors	Body Mass Index	BMI	681275	Continuous outcome		Caucasian	GRCh37/hg19	Yengo et al., 2018	https://pubmed.ncbi.nlm.nih.gov/30124842/	https://portals.broadinstitute.org/collaboration/giant/index.php/GIANT_consortium_data_files
AD Risk Factors	Body Fat Index	BFD	694649	Continuous outcome		Caucasian	GRCh37/hg19	Pulit et al., 2018	https://pubmed.ncbi.nlm.nih.gov/30239722/	https://zenodo.org/record/1251813#.YJE0JLXHzIU
AD Risk Factors	HDL Cholesterol	HDL	99900	Continuous outcome		Caucasian	NCBI36-hg18	Teslovich et al., 2010	https://pubmed.ncbi.nlm.nih.gov/20686565/	http://csg.sph.umich.edu/willer/public/lipids2010/
AD Risk Factors	LDL Cholesterol	LDL	95454	Continuous outcome		Caucasian	NCBI36-hg18	Teslovich et al., 2010	https://pubmed.ncbi.nlm.nih.gov/20686565/	http://csg.sph.umich.edu/willer/public/lipids2010/
AD Risk Factors	Hypertension	HYPT	452264	120333	331931	Caucasian	GRCh37/hg19	Canela-Xandri et al., 2018	https://pubmed.ncbi.nlm.nih.gov/30349118/	http://geneatlas.roslin.ed.ac.uk
AD Risk Factors	Diabetes Mellitus (Type 2 diabetes)	DIABMEL	452264	21484	430780	Caucasian	GRCh37/hg19	Canela-Xandri et al., 2018	https://pubmed.ncbi.nlm.nih.gov/30349118/	http://geneatlas.roslin.ed.ac.uk
AD Risk Factors	Insomnia	INSOMNIA	386533	109402	277131	Caucasian	GRCh37/hg19	Jansen et al., 2019	https://pubmed.ncbi.nlm.nih.gov/30804565/	https://ctg.cncr.nl/software/summary_statistics
AD Risk Factors	Sleep Duration	SLEEPD	384317	Continuous outcome		Caucasian	GRCh37/hg19	Jansen et al., 2019	https://pubmed.ncbi.nlm.nih.gov/30804565/	https://ctg.cncr.nl/software/summary_statistics
Aging	Leukocyte Telomere Length	TELOM	472174	Continuous outcome		Caucasian	GRCh37/hg19	Codd et al., 2021	https://pubmed.ncbi.nlm.nih.gov/34611362/	Corresponding Author under request
Aging	Life Expectancy	LEXP	75244	Continuous outcome		Caucasian	GRCh37/hg19	Pilling et al., 2016	https://pubmed.ncbi.nlm.nih.gov/27015805/	http://ftp.ebi.ac.uk/pub/databases/gwas/summary_statistics/GCST003001-GCST004000/GCST003395/results.UKBiobank_9millionSNPs.parents_lifespan.Pilling_et_al_2016_top_1_percent.txt
Aging	Frailty Index	FRAILTY	164610	Continuous outcome		Caucasian	GRCh37/hg19	Atkins et al., 2021	https://pubmed.ncbi.nlm.nih.gov/34431594/	https://figshare.com/articles/dataset/Genome-Wide_Association_Study_of_the_Frailty_Index_-_Atkins_et_al_2019/9204998
Aging	Epigenetic Age Acceleration; defined as the residual that results from regressing epigenetic age on chronological age.	EEAA	13493	Continuous outcome		Caucasian	GRCh37/hg19	Gibson et al., 2019	https://pubmed.ncbi.nlm.nih.gov/31738745/	https://datashare.ed.ac.uk/handle/10283/3427
Aging	Intrinsic Epigenetic Age Acceleration	IEAA	13493	Continuous outcome		Caucasian	GRCh37/hg19	Gibson et al., 2019	https://pubmed.ncbi.nlm.nih.gov/31738745/	https://datashare.ed.ac.uk/handle/10283/3427
Supplementary Table 1. Summary statistics using in the computation of polygenic risk scores. A total of
