## Supplemental Figures and Tables for "Genetic characterization of the ALFA study: Uncovering genetic profiles in the Alzheimer’s *continuum*": Còpia de ST2_demographicsbyAPOE_ALFAparent.xlsx

### Sheet: ST2
	APOE-ε4 allele non-carriers (N=1624)	APOE-ε4 heterozygous (N=810)	APOE-ε4 homozygous (N=88)	p-value of overall group significance	pairwise comparison p-value APOE-ε4 non-carriers vs APOE-ε4 heterozygous	pairwise comparison p-value APOE-ε4 non-carriers vs APOE-ε4 homozygous	pairwise comparison p-value APOE-ε4 heterozygous vs APOE-ε4 homozygous
Age (years, median)	56.00 [51.00;62.00]	55.00 [51.00;61.00]	53.00 [50.00;60.25]	0.010	0.067	0.024	0.067
Sex (n, %):				0.039	0.038	0.730	0.730
Men	570 (35.10%)	327 (40.37%)	33 (37.50%)
Women	1054 (64.90%)	483 (59.63%)	55 (62.50%)
Education (years, median)	12.00 [10.00;17.00]	12.00 [11.00;17.00]	13.50 [10.00;17.00]	0.939	0.879	0.879	0.879
Mini Mental State Exam (0-30, median)	29.00 [28.00;30.00]	29.00 [28.00;30.00]	30.00 [28.00;30.00]	0.758	0.803	0.754	0.754
Family history of AD				<0.001	<0.001	0.143	0.788
No	221 (13.61%)	67 (8.27%)	6 (6.82%)
Yes	1403 (86.39%)	743 (91.73%)	82 (93.18%)
Parental family history of AD				.	0.001	0.001	0.032
Both	49 (3.02%)	37 (4.57%)	11 (12.50%)
Father	421 (25.92%)	231 (28.52%)	26 (29.55%)
Mother	933 (57.45%)	475 (58.64%)	45 (51.14%)
No FH	221 (13.61%)	67 (8.27%)	6 (6.82%)
Parents cognitive impairment symptoms				.	0.001	<0.001	0.005
age onset <75	881 (54.25%)	497 (61.36%)	56 (63.64%)
age onset >=75	596 (36.70%)	248 (30.62%)	19 (21.59%)
at least one <75	39 (2.40%)	23 (2.84%)	10 (11.36%)
both >=75	25 (1.54%)	19 (2.35%)	1 (1.14%)
No Family history	83 (5.11%)	23 (2.84%)	2 (2.27%)
Supplementary Table 2. Demographic characteristics and APOE genotypes distribution in the ALFA sample. A total of 5 individuals presented NA values in APOE-ε4 characterization.
