## Supplemental Figures and Tables for "Genetic characterization of the ALFA study: Uncovering genetic profiles in the Alzheimer’s *continuum*": Còpia de ST3_demoraphicsbyAPOE_ALFA+.xlsx

### Sheet: ST3
	APOE-ε4 allele non-carriers (N=174)	APOE-ε4 allele carriers (N=175)	APOE-ε4 homozygous (N=31)	p-value of overall group significance	pairwise comparison p-value APOE-ε4 non-carriers vs APOE-ε4 heterozygous	pairwise comparison p-value APOE-ε4 non-carriers vs APOE-ε4 homozygous	pairwise comparison p-value APOE-ε4 heterozygous vs APOE-ε4 homozygous
Age (years, median)	58.00 [54.00;62.00]	58.00 [54.00;61.00]	52.00 [49.50;54.50]	<0.001	0.665	<0.001	<0.001
Sex (n, %)				0.026	0.029	0.614	0.614
Men	56 (32.18%)	81 (46.29%)	12 (38.71%)
Women	118 (67.82%)	94 (53.71%)	19 (61.29%)
Education (years, median)	12.00 [10.00;17.00]	13.00 [11.00;17.00]	14.00 [11.00;17.00]	0.536	0.577	0.577	0.812
Mini Mental State Exam (0-30, median)	29.00 [29.00;29.75]	30.00 [29.00;30.00]	30.00 [29.75;30.00]	0.440	0.393	0.393	0.393
Amyloid status (n, %)				<0.001	<0.001	<0.001	0.106
Aβ40/42-	142 (81.61%)	93 (53.14%)	11 (35.48%)
Aβ40/42+	32 (18.39%)	82 (46.86%)	20 (64.52%)
AT classification (n, %)				<0.001	<0.001	<0.001	0.055
A-T-	142 (81.61%)	93 (53.14%)	11 (35.48%)
A+T-	19 (10.92%)	66 (37.71%)	19 (61.29%)
A+T+	13 (7.47%)	16 (9.14%)	1 (3.23%)
Family history of AD				0.695	1.000	1.000	1.000
No	15 (8.62%)	11 (6.29%)	2 (6.45%)
Yes	159 (91.38%)	164 (93.71%)	29 (93.55%)
Parental family history of AD				0.257	0.342	0.342	0.636
Both	7 (4.02%)	9 (5.14%)	3 (9.68%)
Father	40 (22.99%)	56 (32.00%)	11 (35.48%)
Mother	112 (64.37%)	99 (56.57%)	15 (48.39%)
No FH	15 (8.62%)	11 (6.29%)	2 (6.45%)
Parents cognitive impairment symptoms				0.122	0.356	0.152	0.288
age onset <75	96 (55.17%)	114 (65.14%)	22 (70.97%)
age onset >=75	66 (37.93%)	49 (28.00%)	5 (16.13%)
at least one <75	7 (4.02%)	6 (3.43%)	3 (9.68%)
both >=75	3 (1.72%)	4 (2.29%)	0 (0.00%)
No Family history	2 (1.15%)	2 (1.14%)	1 (3.23%)
Supplementary Table 3. Demographic characteristics and APOE genotypes distribution in the ALFA+ subsample. A total of 5 individuals presented NA values in APOE-ε4 characterization. A total of 13 individuals with A-T+ profile were excluded from the ALFA+ subsample.
