## Supplemental Figures and Tables for "Genetic characterization of the ALFA study: Uncovering genetic profiles in the Alzheimer’s *continuum*": Còpia de ST4_demographicsbyAT_ALFA+.xlsx

### Sheet: ST4
	A-T- N=246	A+T- N=104	A+T+ N=30	p-value of overall group significance	pairwise comparison p-value A-T- vs A+T-	pairwise comparison p-value A-T- vs A+T+	pairwise comparison p-value A+T- vs A+T+
Age (years,median)	56.00 [53.00;61.00]	58.00 [54.00;62.00]	61.00 [57.25;63.75]	0.001	0.057	0.001	0.044
Sex (n, %):				0.641	0.716	0.716	0.716
Men	95 (38.62%)	44 (42.31%)	10 (33.33%)
Women	151 (61.38%)	60 (57.69%)	20 (66.67%)
Education (years, median)	12.50 [11.00;17.00]	13.50 [11.00;17.00]	11.00 [8.25;15.00]	0.021	0.830	0.013	0.013
Mini Mental State Exam (0-30, median)	30.00 [29.00;30.00]	30.00 [29.00;30.00]	29.50 [28.00;30.00]	0.597	0.618	0.618	0.618
APOE-ε4 load (n,%)				<0.001	<0.001	0.287	0.012
Non-carriers	142 (57.72%)	19 (18.27%)	13 (43.33%)
One ε4 allele	93 (37.80%)	66 (63.46%)	16 (53.33%)
Two ε4 alleles	11 (4.47%)	19 (18.27%)	1 (3.33%)
APOE-ε4 genotype (n,%)				.	<0.001	0.237	0.022
Apo-e2/e3	22 (8.94%)	2 (1.92%)	0 (0.00%)
Apo-e2/e4	5 (2.03%)	3 (2.88%)	1 (3.33%)
Apo-e3/e3	120 (48.78%)	17 (16.35%)	13 (43.33%)
Apo-e3/e4	88 (35.77%)	63 (60.58%)	15 (50.00%)
Apo-e4/e4	11 (4.47%)	19 (18.27%)	1 (3.33%)
APOE-ε4 status (n, %)				<0.001	<0.001	0.192	0.014
Non-carriers	142 (57.72%)	19 (18.27%)	13 (43.33%)
Carriers	104 (42.28%)	85 (81.73%)	17 (56.67%)
Family history of AD (n,%)				0.860	1.000	1.000	1.000
No	19 (7.72%)	8 (7.69%)	1 (3.33%)
Yes	227 (92.28%)	96 (92.31%)	29 (96.67%)
Parental family history of AD (n,%)				0.035	0.043	0.252	0.363
Both	6 (2.44%)	11 (10.58%)	2 (6.67%)
Father	73 (29.67%)	29 (27.88%)	5 (16.67%)
Mother	148 (60.16%)	56 (53.85%)	22 (73.33%)
No FH	19 (7.72%)	8 (7.69%)	1 (3.33%)
Parents cognitive impairment symptoms				0.051	0.122	0.258	0.258
age onset <75	149 (60.57%)	60 (57.69%)	23 (76.67%)
age onset >=75	83 (33.74%)	32 (30.77%)	5 (16.67%)
at least one <75	6 (2.44%)	9 (8.65%)	1 (3.33%)
both >=75	3 (1.22%)	3 (2.88%)	1 (3.33%)
No Family history	5 (2.03%)	0 (0.00%)	0 (0.00%)
Supplementary Table 4. Demographic characteristics and APOE genotypes distribution in the ALFA+ subsample stratifying by AT profile. A total of 5 individuals presented NA values in APOE-ε4 characterization. A total of 13 individuals with A-T+ profile were excluded from the ALFA+ subsample.
