## Supplemental Figures and Tables for "Genetic characterization of the ALFA study: Uncovering genetic profiles in the Alzheimer’s *continuum*": Còpia de ST5_pT5e.06_PRSSummary_all.xlsx

### Sheet: ST5
Disease/Condition Classification	PRS	Mean	Median	SD	IQR	Min	Max	Range	P10	P90
AD-Biomarkers	AB42	0,26	0,334	0,519	0,7	-2,045	1,612	3,657	-0,46	0,862
AD-Biomarkers	AB42noAPOE	-0,109	-0,135	0,323	0,355	-1,348	1,075	2,423	-0,499	0,223
AD-Biomarkers	pTaunoAPOE	-0,001	-0,023	0,448	0,605	-1,129	1,588	2,717	-0,566	0,605
AD-Biomarkers	pTaunoAPOE	-0,527	-0,506	0,366	0,514	-1,497	0,611	2,108	-0,999	-0,073
Neurodegenerative	AD	-0,050	-0,060	0,183	0,250	-0,550	0,644	1.194	-0,275	0,186
Neurodegenerative	ADnoAPOE	-0,098	-0,103	0,138	0,185	-0,524	0,414	0.938	-0,269	0,081
Neurodegenerative	bvFTD	0,128	0,128	0,030	0,035	-0,039	0,222	0.261	0,090	0,165
Neurodegenerative	FTD	0,052	0,052	0,021	0,028	-0,021	0,123	0.144	0,025	0,079
Neurodegenerative	FTDMND	-0,112	-0,109	0,108	0,126	-0,671	0,404	1.075	-0,239	0,003
Neurodegenerative	FTDPNFA	0,128	0,134	0,101	0,123	-0,305	0,490	0.795	-0,005	0,252
Neurodegenerative	PKSON	0,000	0,000	0,000	0,000	0,000	0,001	0.001	0,000	0,000
Neurodegenerative	SD	-0,280	-0,283	0,062	0,079	-0,502	0,008	0.51	-0,358	-0,210
Cerebrovascular	AIS	-0,011	-0,011	0,003	0,005	-0,021	0,000	0.021	-0,015	-0,007
Cerebrovascular	CI	0,000	0,000	0,000	0,000	0,000	0,006	0.006	0,000	0,000
Cerebrovascular	IHA	0,000	0,000	0,000	0,000	0,000	0,001	0.001	0,000	0,000
Cerebrovascular	SVS	-0,141	-0,142	0,008	0,010	-0,165	-0,097	0.068	-0,150	-0,131
Brain Endophenotypes	FA	0,011	0,010	0,012	0,016	-0,027	0,063	0.09	-0,004	0,027
Brain Endophenotypes	HIPPOC	0,001	0,001	0,003	0,004	-0,013	0,011	0.024	-0,003	0,004
Brain Endophenotypes	ICV	0,000	0,000	0,000	0,000	0,000	0,000	0	0,000	0,000
Brain Endophenotypes	MDIFF	0,001	0,002	0,015	0,017	-0,075	0,049	0.124	-0,016	0,018
Brain Endophenotypes	MICROBL	-0,050	-0,051	0,017	0,024	-0,097	0,033	0.13	-0,069	-0,028
Brain Endophenotypes	WMH	-0,002	-0,002	0,004	0,005	-0,016	0,010	0.026	-0,007	0,003
Risk Factors	ANX	-0,092	-0,094	0,010	0,013	-0,120	-0,042	0.078	-0,103	-0,080
Risk Factors	BFD	-0,001	-0,001	0,001	0,001	-0,002	0,001	0.003	-0,002	0,000
Risk Factors	BMI	0,000	0,000	0,000	0,000	-0,001	0,000	0.001	-0,001	0,000
Risk Factors	DIABMEL	0,000	0,000	0,002	0,000	0,000	0,070	0.07	0,000	0,000
Risk Factors	HDL	-0,029	-0,031	0,009	0,011	-0,044	0,001	0.045	-0,040	-0,011
Risk Factors	HYPT	0,000	0,000	0,000	0,000	0,000	0,000	0	0,000	0,000
Risk Factors	INSOMNIA	0,000	0,000	0,001	0,001	-0,003	0,005	0.008	-0,001	0,001
Risk Factors	LDL	0,000	0,000	0,002	0,002	-0,005	0,006	0.011	-0,002	0,002
Risk Factors	MDD	0,047	0,047	0,003	0,003	0,034	0,052	0.018	0,044	0,051
Risk Factors	NEUROTICISM	0,000	0,000	0,001	0,002	-0,004	0,004	0.008	-0,002	0,001
Risk Factors	SLEEPD	-1,067	-1,064	0,120	0,167	-1,491	-0,677	0.814	-1,222	-0,914
Risk Factors	SOC	-0,001	-0,001	0,000	0,001	-0,002	0,001	0.003	-0,001	0,000
Risk Factors	STRESS	-0,092	-0,094	0,010	0,013	-0,120	-0,042	0.078	-0,103	-0,080
Aging	EEAA	0,107	0,107	0,032	0,044	0,008	0,230	0.222	0,067	0,149
Aging	FRAILTY	-0,012	-0,012	0,002	0,004	-0,017	-0,008	0.009	-0,015	-0,010
Aging	IEAA	-0,051	-0,050	0,028	0,037	-0,150	0,040	0.19	-0,086	-0,016
Aging	LEXP	-0,009	-0,010	0,000	0,000	-0,010	-0,008	0.002	-0,010	-0,009
Aging	TELOM	-0,008	-0,007	0,002	0,001	-0,013	-0,005	0.008	-0,012	-0,007
Supplementary Table 5. Descriptive statistics Polygenic Risk Scores (PRS).
