## Supplemental Figures and Tables for "Genetic characterization of the ALFA study: Uncovering genetic profiles in the Alzheimer’s *continuum*": Còpia de ST6_WilcoxTestMedian_AT.xlsx

### Sheet: ST6
		A+T+ (N=30) vs A-T- (N=246)					A+T+ (N=30) vs A+T- (N=104)					A+T- (N=104) vs A-T- (N=246)
Disease/Condition Classification	PRS	Median A+T+	Median A-T-	p-value	Adjusted p-value		Median A+T+	Median A+T-	p-value	Adjusted p-value		Median A+T-	Median A-T-	p-value	Adjusted p-value
AD-Biomarkers	AB42	0.158965	0.222624	0.248304	0.662145		0.158965	-0.131368	0.0329762	0.244315		-0.131368	0.222624	1.2e-07	4.8e-06
AD-Biomarkers	AB42noAPOE	-0.132429	-0.131839	0.510662	0.842957		-0.132429	-0.13475	0.912867	0.982962		-0.13475	-0.131839	0.317059	0.741213
AD-Biomarkers	pTAU	0.130094	-0.0666979	0.0273	0.499271		0.130094	0.112604	0.722626	0.932421		0.112604	-0.0666979	0.00021879	0.0029861
AD-Biomarkers	pTaunoAPOE	-0.445012	-0.579985	0.154604	0.562197		-0.445012	-0.636772	0.0560186	0.320106		-0.636772	-0.579985	0.241116	0.740465
Neurodegenerative	AD	0,052	-0,040	0.124818	0.554746		0.052	0.048	0.558906	0.947526		0.048	-0.04	0.00029861	0.0059722
Neurodegenerative	ADnoAPOE	-0,048	-0,115	0.123042	0.554746		-0.048	-0.129	0.299194	0.747984		-0.129	-0.115	0.815815	0.8796
Neurodegenerative	bvFTD	0,118	0,134	0.0447146	0.554746		0.118	0.136	0.011062	0.22124		0.136	0.134	0.28598	0.8796
Neurodegenerative	FTD	0,049	0,056	0.218851	0.766469		0.049	0.058	0.0338631	0.293178		0.058	0.056	0.125315	0.796724
Neurodegenerative	FTDMND	-0,092	-0,104	0.503644	0.913203		-0.092	-0.105	0.982962	0.982962		-0.105	-0.104	0.377092	0.8796
Neurodegenerative	FTDPNFA	0,128	0,134	0.889163	0.929532		0.128	0.134	0.835019	0.982962		0.134	0.134	0.536879	0.8796
Neurodegenerative	PKSON	0,000	0,000	0.713575	0.929532		0	0	0.544635	0.947526		0	0	0.173459	0.867293
Neurodegenerative	SD	-0,273	-0,288	0.490552	0.913203		-0.273	-0.283	0.898042	0.982962		-0.283	-0.288	0.296186	0.8796
Cerebrovascular	AIS	-0,009	-0,011	0.0938585	0.554746		-0.009	-0.011	0.0932146	0.575613		-0.011	-0.011	0.566003	0.8796
Cerebrovascular	CI	0,000	0,000	0.413526	0.829501		0	0	0.348887	0.820911		0	0	0.891957	0.914828
Cerebrovascular	IHA	0,000	0,000	0.539092	0.913203		0	0	0.394576	0.825202		0	0	0.015617	0.124936
Cerebrovascular	SVS	-0,142	-0,141	0.584827	0.929532		-0.142	-0.141	0.675214	0.947526		-0.141	-0.141	0.811778	0.8796
Brain Endophenotypes	FA	0,013	0,009	0.0317267	0.554746		0.013	0.01	0.232887	0.716576		0.01	0.009	0.139427	0.796724
Brain Endophenotypes	HIPPOC	0,001	0,001	0.746356	0.929532		0.001	0.001	0.558906	0.947526		0.001	0.001	0.759789	0.8796
Brain Endophenotypes	ICV	0,000	0,000	0.312923	0.829501		0	0	0.275035	0.733427		0	0	0.617914	0.8796
Brain Endophenotypes	MDIFF	0,001	0,002	0.711769	0.929532		0.001	0.002	0.853898	0.982962		0.002	0.002	0.83562	0.8796
Brain Endophenotypes	MICROBL	-0,052	-0,051	0.402978	0.829501		-0.052	-0.043	0.253149	0.723282		-0.043	-0.051	0.00176192	0.0183346
Brain Endophenotypes	WMH	-0,003	-0,002	0.28805	0.829501		-0.003	-0.001	0.00335689	0.134276		-0.001	-0.002	0.00029861	0.0059722
Risk Factors	ANX	-0,094	-0,094	0.91991	0.929532		-0.094	-0.094	0.651968	0.947526		-0.094	-0.094	0.460805	0.8796
Risk Factors	BFD	-0,001	-0,001	0.229941	0.766469		-0.001	-0.001	0.203011	0.716576		-0.001	-0.001	0.80685	0.8796
Risk Factors	BMI	0,000	0,000	0.845363	0.929532		0	0	0.955306	0.982962		0	0	0.964041	0.964041
Risk Factors	DIABMEL	0,000	0,000	0.709964	0.929532		0	0	0.92134	0.982962		0	0	0.586516	0.8796
Risk Factors	HDL	-0,025	-0,033	0.123632	0.554746		-0.025	-0.033	0.224631	0.716576		-0.033	-0.033	0.650859	0.8796
Risk Factors	HYPT	0,000	0,000	0.805746	0.929532		0	0	0.613978	0.947526		0	0	0.634296	0.8796
Risk Factors	INSOMNIA	0,000	0,000	0.864374	0.929532		0	0	0.959559	0.982962		0	0	0.727442	0.8796
Risk Factors	LDL	0,000	0,000	0.104785	0.554746		0	0.001	0.0366472	0.293178		0.001	0	0.352076	0.8796
Risk Factors	MDD	0,048	0,048	0.41475	0.829501		0.048	0.047	0.189042	0.716576		0.047	0.048	0.339528	0.8796
Risk Factors	NEUROTICISM	0,000	0,000	0.405956	0.829501		0	0	0.767048	0.982962		0	0	0.497413	0.8796
Risk Factors	SLEEPD	-1,051	-1,079	0.929532	0.929532		-1.051	-1.028	0.100732	0.575613		-1.028	-1.079	0.00183346	0.0183346
Risk Factors	SOC	-0,001	-0,001	0.828331	0.929532		-0.001	-0.001	0.686956	0.947526		-0.001	-0.001	0.696429	0.8796
Risk Factors	STRESS	-0,094	-0,094	0.91991	0.929532		-0.094	-0.094	0.651968	0.947526		-0.094	-0.094	0.460805	0.8796
Aging	EEAA	0,100	0,108	0.19532	0.766469		0.1	0.105	0.625273	0.947526		0.105	0.108	0.292558	0.8796
Aging	FRAILTY	-0,012	-0,011	0.105305	0.554746		-0.012	-0.012	0.145808	0.716576		-0.012	-0.011	0.744871	0.8796
Aging	IEAA	-0,037	-0,047	0.109537	0.554746		-0.037	-0.052	0.0280616	0.293178		-0.052	-0.047	0.198834	0.8796
Aging	LEXP	-0,010	-0,010	0.547922	0.913203		-0.01	-0.009	0.176023	0.716576		-0.009	-0.01	0.280788	0.8796
Aging	TELOM	-0,007	-0,007	0.768472	0.929532		-0.007	-0.007	0.722626	0.963502		-0.007	-0.007	0.733527	0.8796
Supplementary Table 6. Differences in the median value of the genetic scores (PRS) among AT groups.
