## Supplemental Figures and Tables for "Genetic characterization of the ALFA study: Uncovering genetic profiles in the Alzheimer’s *continuum*": Còpia de ST7_LeveneVarianceTest_AT.xlsx

### Sheet: ST7
		A+T+ vs A-T-					A+T+ vs A+T-					A+T- vs A-T-
Disease/Condition Classification	PRS	Variance A+T+	Variance A-T-	p-value	Adjusted p-value		Variance A+T+	Variance A+T-	p-value	Adjusted p-value		Variance A+T-	Variance A-T-	p-value	Adjusted p-value
AD-Biomarkers	AB42	0.261251	0.265758	0.599281	0.87741		0.261251	0.35231	0.212223	0.685517		0.35231	0.265758	0.111616	0.446464
AD-Biomarkers	AB42noAPOE	0.123439	0.114467	0.891814	0.964124		0.123439	0.134381	0.719293	0.869062		0.134381	0.114467	0.378628	0.612522
AD-Biomarkers	pTau	0.171484	0.19934	0.885791	0.964124		0.171484	0.276407	0.245705	0.685517		0.276407	0.19934	0.0536442	0.446464
AD-Biomarkers	pTaunoAPOE	0.102094	0.129846	0.349767	0.874418		0.102094	0.162268	0.166761	0.685517		0.162268	0.129846	0.255799	0.595561
Neurodegenerative	AD	0.04129	0.0339047	0.627706	0.825798		0.04129	0.043509	0.659406	0.824257		0.043509	0.0339047	0.100792	0.420805
Neurodegenerative	ADnoAPOE	0.0233815	0.0200058	0.292959	0.781223		0.0233815	0.0266169	0.875297	0.91693		0.0266169	0.0200058	0.0517685	0.420805
Neurodegenerative	bvFTD	0.00102273	0.00086738	0.611712	0.825798		0.00102273	0.00095203	0.452864	0.754773		0.00095203	0.00086738	0.49699	0.68643
Neurodegenerative	FTD	0.00032983	0.00052225	0.0863244	0.69355		0.00032983	0.00043041	0.483877	0.774203		0.00043041	0.00052225	0.105201	0.420805
Neurodegenerative	FTDMND	0.0135979	0.0133585	0.731515	0.836018		0.0135979	0.0105282	0.448211	0.754773		0.0105282	0.0133585	0.538386	0.717847
Neurodegenerative	FTDPNFA	0.00944658	0.010689	0.593223	0.825798		0.00944658	0.00863755	0.89349	0.91693		0.00863755	0.010689	0.259173	0.626907
Neurodegenerative	PKSON	0	0	0.252613	0.77727		0	0	0.344777	0.74832		0	0	0.35831	0.657895
Neurodegenerative	SD	0.00555565	0.00314536	0.00205405	0.082162		0.00555565	0.00409814	0.0455858	0.74832		0.00409814	0.00314536	0.367078	0.657895
Cerebrovascular	AIS	1.613e-05	9.49e-06	0.0114308	0.228616		1.613e-05	1.156e-05	0.138471	0.74832		1.156e-05	9.49e-06	0.161803	0.500346
Cerebrovascular	CI	2e-08	1.9e-07	0.647349	0.825798		2e-08	0	0.513161	0.777406		0	1.9e-07	0.281282	0.626907
Cerebrovascular	IHA	0	0	0.540876	0.825798		0	0	0.377034	0.74832		0	0	0.946616	0.961552
Cerebrovascular	SVS	8.506e-05	5.564e-05	0.200791	0.74567		8.506e-05	7.238e-05	0.626791	0.809334		7.238e-05	5.564e-05	0.284913	0.626907
Brain Endophenotypes	FA	0.00015599	0.0001256	0.607324	0.825798		0.00015599	0.00011455	0.364918	0.74832		0.00011455	0.0001256	0.413797	0.657895
Brain Endophenotypes	HIPPOC	5.24e-06	8.52e-06	0.0975509	0.69355		5.24e-06	6.8e-06	0.348301	0.74832		6.8e-06	8.52e-06	0.211421	0.60406
Brain Endophenotypes	ICV	0	0	0.58971	0.825798		0	0	0.209179	0.74832		0	0	0.150328	0.500346
Brain Endophenotypes	MDIFF	0.00033031	0.00016795	0.0266484	0.355312		0.00033031	0.00025394	0.411576	0.74832		0.00025394	0.00016795	0.0702433	0.420805
Brain Endophenotypes	MICROBL	0.00027326	0.00027867	0.673902	0.825798		0.00027326	0.00040673	0.251988	0.74832		0.00040673	0.00027867	0.0943744	0.420805
Brain Endophenotypes	WMH	1.689e-05	1.644e-05	0.798239	0.876648		1.689e-05	1.302e-05	0.211352	0.74832		1.302e-05	1.644e-05	0.0893223	0.420805
Risk Factors	ANX	8.492e-05	8.31e-05	0.13871	0.69355		8.492e-05	0.00010599	0.270516	0.74832		0.00010599	8.31e-05	0.961552	0.961552
Risk Factors	BFD	5e-07	4.5e-07	0.45137	0.825798		5e-07	4.3e-07	0.328225	0.74832		4.3e-07	4.5e-07	0.632107	0.781225
Risk Factors	BMI	1e-08	1e-08	0.205059	0.74567		1e-08	1e-08	0.086714	0.74832		1e-08	1e-08	0.405504	0.657895
Risk Factors	DIABMEL	1.7e-07	3.2e-07	0.969347	0.969347		1.7e-07	4.635e-05	0.627234	0.809334		4.635e-05	3.2e-07	0.162612	0.500346
Risk Factors	HDL	0.00011557	0.00011051	0.695744	0.825798		0.00011557	0.00011115	0.897184	0.91693		0.00011115	0.00011051	0.680409	0.800481
Risk Factors	HYPT	0	0	0.810899	0.876648		0	0	0.738703	0.869062		0	0	0.85948	0.954978
Risk Factors	INSOMNIA	1.36e-06	8.9e-07	0.157862	0.70161		1.36e-06	7.7e-07	0.0625799	0.74832		7.7e-07	8.9e-07	0.296015	0.626907
Risk Factors	LDL	1.89e-06	2.69e-06	0.273337	0.780964		1.89e-06	2.73e-06	0.220419	0.74832		2.73e-06	2.69e-06	0.78611	0.898411
Risk Factors	MDD	6.58e-06	6.38e-06	0.928399	0.969347		6.58e-06	5.19e-06	0.719226	0.869062		5.19e-06	6.38e-06	0.439763	0.657895
Risk Factors	NEUROTICISM	1.61e-06	1.33e-06	0.701928	0.825798		1.61e-06	1.54e-06	0.831546	0.91693		1.54e-06	1.33e-06	0.297781	0.626907
Risk Factors	SLEEPD	0.0143048	0.0163271	0.958152	0.969347		0.0143048	0.0123454	0.337746	0.74832		0.0123454	0.0163271	0.096174	0.420805
Risk Factors	SOC	1.7e-07	2e-07	0.484565	0.825798		1.7e-07	2e-07	0.543277	0.777406		2e-07	2e-07	0.924266	0.961552
Risk Factors	STRESS	8.492e-05	8.31e-05	0.13871	0.69355		8.492e-05	0.00010599	0.270516	0.74832		0.00010599	8.31e-05	0.961552	0.961552
Aging	EEAA	0.00070032	0.00081219	0.229758	0.765859		0.00070032	0.00110253	0.058631	0.74832		0.00110253	0.00081219	0.0777045	0.420805
Aging	FRAILTY	4.48e-06	3.95e-06	0.590932	0.825798		4.48e-06	3.36e-06	0.298455	0.74832		3.36e-06	3.95e-06	0.427314	0.657895
Aging	IEAA	0.00068451	0.00079944	0.649232	0.825798		0.00068451	0.00078148	0.91693	0.91693		0.00078148	0.00079944	0.362511	0.657895
Aging	LEXP	5e-08	9e-08	0.124542	0.69355		5e-08	9e-08	0.33108	0.74832		9e-08	9e-08	0.444079	0.657895
Aging	TELOM	2.37e-06	3.18e-06	0.564658	0.825798		2.37e-06	2.72e-06	0.869117	0.91693		2.72e-06	3.18e-06	0.497661	0.68643
Supplementary Table 7. Differences in the variance of the polygenic risk scores (PRSs) among AT groups.
