## Supplemental Figures and Tables for "Genetic characterization of the ALFA study: Uncovering genetic profiles in the Alzheimer’s *continuum*": Còpia de ST8_demographics_byADgeneticgroup_ALFAparent.xlsx

### Sheet: ST8
	AD genetic predisposition groups (PRS-AD)								AD genetic predisposition groups (PRS-ADnoAPOE)
	Low N=253	Intermediate N=2021	High N=253	p-value of overall group significance	pairwise comparison p-value Low vs Intermediate genetic predisposition	pairwise comparison p-value Low vs High genetic predisposition	pairwise comparison p-value Intermediate vs High genetic predisposition		Low N=253	Intermediate N=2021	High N=253	p-value of overall group significance	pairwise comparison p-value Low vs Intermediate genetic predisposition	pairwise comparison p-value Low vs High genetic predisposition	pairwise comparison p-value Intermediate vs High genetic predisposition
Age (years, median)	57.00 [52.00;62.00]	56.00 [50.00;62.00]	55.00 [51.00;61.00]	0.107	0.090	0.132	0.956		56.00 [50.00;61.00]	56.00 [51.00;62.00]	56.00 [51.00;61.00]	0.698	0.961	0.961	0.961
Sex (n,%)				0.782	0.727	0.856	0.727					0.713	1.000	1.000	1.000
Men	98 (38.74%)	733 (36.27%)	101 (39.92%)						93 (36.76%)	742 (36.71%)	97 (38.34%)
Women	155 (61.26%)	1288 (63.73%)	152 (60.08%)						160 (63.24%)	1279 (63.29%)	156 (61.66%)
Education (years, median)	12.00 [10.00;17.00]	12.00 [10.00;17.00]	12.00 [11.00;17.00]	0.761	0.907	0.907	0.907		12.00 [10.00;17.00]	12.00 [11.00;17.00]	12.00 [10.00;17.00]	0.698	0.693	0.693	0.693
APOE genotype				0.000	.	.	.					0.633	0.536	0.248	0.467
ε2ε2	5 (1.98%)	2 (0.10%)	0 (0.00%)						0 (0.00%)	6 (0.30%)	1 (0.40%)
ε2ε3	49 (19.37%)	106 (5.24%)	2 (0.79%)						22 (8.70%)	124 (6.14%)	11 (4.35%)
ε2ε4	1 (0.40%)	48 (2.38%)	8 (3.16%)						3 (1.19%)	45 (2.23%)	9 (3.56%)
ε3ε3	178 (70.36%)	1236 (61.16%)	46 (18.18%)						141 (55.73%)	1168 (57.79%)	151 (59.68%)
ε3ε4	18 (7.11%)	589 (29.14%)	146 (57.71%)						77 (30.43%)	608 (30.08%)	68 (26.88%)
ε4ε4	1 (0.40%)	36 (1.78%)	51 (20.16%)						9 (3.56%)	66 (3.27%)	13 (5.14%)
NA	1 (0.40%)	4 (0.20%)	0 (0.00%)						1 (0.40%)	4 (0.20%)	0 (0.00%)
APOE-ε4 load (n,%)				0.000	<0.001	<0.001	<0.001					0.712	0.955	0.955	0.854
Non-carriers	232 (92.06%)	1344 (66.63%)	48 (18.97%)						163 (64.68%)	1298 (64.35%)	163 (64.43%)
One ε4 allele	19 (7.54%)	637 (31.58%)	154 (60.87%)						80 (31.75%)	653 (32.37%)	77 (30.43%)
Two ε4 alleles	1 (0.40%)	36 (1.78%)	51 (20.16%)						9 (3.57%)	66 (3.27%)	13 (5.14%)
APOE-ε4 status (n, %)				0.000	<0.001	<0.001	<0.001					0.952	1.000	1.000	1.000
Non-carriers	232 (92.06%)	1344 (66.63%)	48 (18.97%)						163 (64.68%)	1298 (64.35%)	163 (64.43%)
Carriers	20 (7.94%)	673 (33.37%)	205 (81.03%)						89 (35.32%)	719 (35.65%)	90 (35.57%)
Family history of AD (n,%)				0.001	0.289	0.002	0.002					0.013	0.143	0.058	0.146
No	37 (14.62%)	244 (12.07%)	13 (5.14%)						39 (15.42%)	234 (11.58%)	21 (8.30%)
Yes	216 (85.38%)	1777 (87.93%)	240 (94.86%)						214 (84.58%)	1787 (88.42%)	232 (91.70%)
Supplementary Table 8. Characteristics of participants at genetic predisposition of Alzheimer's disease (AD). Threshold of inclusion of genetic variants, pT=5x10-6. Legend: AD, Alzheimer's disease; PRS-AD, Polygenic genetic predisposition score AD.
