## Supplemental Figures and Tables for "Genetic characterization of the ALFA study: Uncovering genetic profiles in the Alzheimer’s *continuum*": Còpia de ST9_demographics_byADgeneticgroup_ALFA+.xlsx

### Sheet: ST9
	AD genetic predisposition groups (PRS-AD)								AD genetic predisposition groups (PRS-ADnoAPOE)
	Low N=31	Intermediate N=283	High N=66	p-value of overall group significance	pairwise comparison p-value Low vs Intermediate genetic predisposition	pairwise comparison p-value Low vs High genetic predisposition	pairwise comparison p-value Intermediate vs High genetic predisposition		Low N=39	Intermediate N=292	High N=49	p-value of overall group significance	pairwise comparison p-value Low vs Intermediate genetic predisposition	pairwise comparison p-value Low vs High genetic predisposition	pairwise comparison p-value Intermediate vs High genetic predisposition
Age (years,median)	58.00 [52.50;60.00]	57.00 [54.00;61.00]	56.50 [53.00;61.00]	0.823	0.526	0.843	0.526		55.00 [52.00;58.50]	57.50 [54.00;62.00]	58.00 [53.00;61.00]	0.027	0.011	0.014	0.929
Sex (n,%)				0.030	0.233	0.174	0.233					0.501	0.927	0.927	1.000
Men	8 (25.81%)	109 (38.52%)	32 (48.48%)						13 (33.33%)	116 (39.73%)	20 (40.82%)
Women	23 (74.19%)	174 (61.48%)	34 (51.52%)						26 (66.67%)	176 (60.27%)	29 (59.18%)
Education (years, median)	11.00 [9.50;16.00]	12.00 [10.50;17.00]	15.00 [12.00;17.00]	0.005	0.116	0.024	0.055		12.00 [10.00;14.50]	12.00 [11.00;17.00]	15.00 [11.00;17.00]	0.009	0.048	0.017	0.203
APOE genotype				<0.001	<0.001	<0.001	<0.001					0.382	0.700	0.654	0.654
ε2ε3	8 (25.81%)	16 (5.65%)	0 (0.00%)						4 (10.26%)	19 (6.51%)	1 (2.04%)
ε2ε4	0 (0.00%)	6 (2.12%)	3 (4.55%)						1 (2.56%)	6 (2.05%)	2 (4.08%)
ε3ε3	19 (61.29%)	124 (43.82%)	7 (10.61%)						16 (41.03%)	115 (39.38%)	19 (38.78%)
ε3ε4	4 (12.90%)	120 (42.40%)	42 (63.64%)						14 (35.90%)	127 (43.49%)	25 (51.02%)
ε4ε4	0 (0.00%)	17 (6.01%)	14 (21.21%)						4 (10.26%)	25 (8.56%)	2 (4.08%)
APOE-ε4 status (n, %)				<0.001	<0.001	<0.001	<0.001					0.327	0.643	0.643	0.643
Non-carriers	27 (87.10%)	140 (49.47%)	7 (10.61%)						20 (51.28%)	134 (45.89%)	20 (40.82%)
Carriers	4 (12.90%)	143 (50.53%)	59 (89.39%)						19 (48.72%)	158 (54.11%)	29 (59.18%)
APOE-ε4 load (n,%)				<0.001	<0.001	<0.001	<0.001					0.766	0.666	0.573	0.573
Non-carriers	27 (87.10%)	140 (49.47%)	7 (10.61%)						20 (51.28%)	134 (45.89%)	20 (40.82%)
One ε4 allele	4 (12.90%)	126 (44.52%)	45 (68.18%)						15 (38.46%)	133 (45.55%)	27 (55.10%)
Two ε4 alleles	0 (0.00%)	17 (6.01%)	14 (21.21%)						4 (10.26%)	25 (8.56%)	2 (4.08%)
Aβ status:				0.002	0.335	0.020	0.020					0.438	1.000	0.927	0.927
Aβ40/42-	24 (77.42%)	190 (67.14%)	32 (48.48%)						26 (66.67%)	191 (65.41%)	29 (59.18%)
Aβ40/42+	7 (22.58%)	93 (32.86%)	34 (51.52%)						13 (33.33%)	101 (34.59%)	20 (40.82%)
AT classification (n,%)				0.006	0.512	0.029	0.029					0.432	1.000	1.000	1.000
A-T-	24 (77.42%)	190 (67.14%)	32 (48.48%)						26 (66.67%)	191 (65.41%)	29 (59.18%)
A+T-	5 (16.13%)	72 (25.44%)	27 (40.91%)						10 (25.64%)	79 (27.05%)	15 (30.61%)
A+T+	2 (6.45%)	21 (7.42%)	7 (10.61%)						3 (7.69%)	22 (7.53%)	5 (10.20%)
Family history of AD (n,%)				0.533	0.691	0.691	0.789					0.764	1.000	1.000	1.000
No	4 (12.90%)	19 (6.71%)	5 (7.58%)						3 (7.69%)	22 (7.53%)	3 (6.12%)
Yes	27 (87.10%)	264 (93.29%)	61 (92.42%)						36 (92.31%)	270 (92.47%)	46 (93.88%)
Supplementary Table 9. Characteristics of participants at genetic predisposition of Alzheimer's disease (AD). Sample with available CSF biomarkers (ALFA+). Threshold of inclusion of genetic variants, pT=5x10-6. Legend: AD, Alzheimer's disease; PRS-AD, Polygenic genetic predisposition score AD.
