## Supplemental Figures and Tables for "Genetic characterization of the ALFA study: Uncovering genetic profiles in the Alzheimer’s *continuum*": Còpia de ST10_demographics_byAB42geneticgroup.xlsx

### Sheet: ST10
	Aβ42 genetic predisposition groups (PRS-Aβ42)									Aβ42 genetic predisposition groups (PRS-Aβ42noAPOE)
	Low genetic group (Abnormal levels) N=253	Intermediate N=2021	High genetic group (high levels) N=253	p-value of overall group significance	pairwise comparison p-value Low vs Intermediate genetic predisposition	pairwise comparison p-value Low vs High genetic predisposition	pairwise comparison p-value Intermediate vs High genetic predisposition			Low genetic group (Abnormal levels) N=253	Intermediate N=2020	High genetic group (high levels) N=2534	p-value of overall group significance	pairwise comparison p-value Low vs Intermediate genetic predisposition	pairwise comparison p-value Low vs High genetic predisposition	pairwise comparison p-value Intermediate vs High genetic predisposition
Age (years,sd)	54.00 [50.00;61.00]	56.00 [51.00;62.00]	57.00 [52.00;63.00]	<0.001	0.016	0.001	0.018			56.00 [51.00;61.00]	56.00 [51.00;61.00]	57.00 [51.00;62.00]	0.454	0.585	0.585	0.373
Sex (n,%)				0.167	0.353	0.353	0.605						0.738	1.000	1.000	1.000
Men	103 (40.71%)	741 (36.67%)	88 (34.78%)							94 (37.01%)	748 (37.03%)	90 (35.57%)
Women	150 (59.29%)	1280 (63.33%)	165 (65.22%)							160 (62.99%)	1272 (62.97%)	163 (64.43%)
Education (years, sd)	12.00 [11.00;17.00]	12.00 [11.00;17.00]	12.00 [10.00;17.00]	0.232	0.641	0.363	0.116			12.00 [10.00;15.75]	13.00 [11.00;17.00]	12.00 [10.00;17.00]	0.143	0.011	0.225	0.346
APOE genotype				0.000	.	.	.						0.219	.	0.162	.
ε2ε2	0 (0.00%)	0 (0.00%)	7 (2.77%)							0 (0.00%)	7 (0.35%)	0 (0.00%)
ε2ε3	10 (3.95%)	72 (3.56%)	75 (29.64%)							21 (8.27%)	125 (6.19%)	11 (4.35%)
ε2ε4	3 (1.19%)	53 (2.62%)	1 (0.40%)							3 (1.18%)	52 (2.57%)	2 (0.79%)
ε3ε3	30 (11.86%)	1272 (62.94%)	158 (62.45%)							134 (52.76%)	1184 (58.61%)	142 (56.13%)
ε3ε4	142 (56.13%)	600 (29.69%)	11 (4.35%)							79 (31.10%)	590 (29.21%)	84 (33.20%)
ε4ε4	68 (26.88%)	19 (0.94%)	1 (0.40%)							17 (6.69%)	60 (2.97%)	11 (4.35%)
NC	0 (0.00%)	5 (0.25%)	0 (0.00%)							0 (0.00%)	2 (0.10%)	3 (1.19%)
APOE-ε4 load (n,%)				0.000	<0.001	<0.001	<0.001						0.605	0.022	0.506	0.438
Non-carriers	40 (15.81%)	1344 (66.67%)	240 (94.86%)							155 (61.02%)	1316 (65.21%)	153 (61.20%)
One ε4 allele	145 (57.31%)	653 (32.39%)	12 (4.74%)							82 (32.28%)	642 (31.81%)	86 (34.40%)
Two ε4 alleles	68 (26.88%)	19 (0.94%)	1 (0.40%)							17 (6.69%)	60 (2.97%)	11 (4.40%)
APOE-ε4 status (n, %)				0.000	<0.001	<0.001	<0.001						0.957	0.355	1.000	0.355
Non-carriers	40 (15.81%)	1344 (66.67%)	240 (94.86%)							155 (61.02%)	1316 (65.21%)	153 (61.20%)
Carriers	213 (84.19%)	672 (33.33%)	13 (5.14%)							99 (38.98%)	702 (34.79%)	97 (38.80%)
Family history of AD (n,%)				<0.001	0.020	<0.001	0.001						0.026	0.195	0.105	0.210
No	16 (6.32%)	230 (11.38%)	48 (18.97%)							21 (8.27%)	236 (11.68%)	37 (14.62%)
Yes	237 (93.68%)	1791 (88.62%)	205 (81.03%)							233 (91.73%)	1784 (88.32%)	216 (85.38%)
Supplementary Table 10. Characteristics of participants at genetic predisposition of CSF amyloid beta levels. Threshold of inclusion of genetic variants, pT=5x10-6. Legend: Aβ42, CSF Aβ42; PRS-Aβ42, Polygenic genetic predisposition score Aβ42.
