## Supplemental Figures and Tables for "Genetic characterization of the ALFA study: Uncovering genetic profiles in the Alzheimer’s *continuum*": Còpia de ST11_demographics_bypTAUgeneticgroup.xlsx

### Sheet: ST11
	pTau genetic predisposition groups (PRS-pTau)									pTau genetic predisposition groups (PRS-pTaunoAPOE)
	Low genetic group N=253	Intermediate genetic group N=2021	High genetic group (Abnormal levels, at risk group) N=253	p-value of overall group significance	pairwise comparison p-value Low vs Intermediate genetic predisposition	pairwise comparison p-value Low vs High genetic predisposition	pairwise comparison p-value Intermediate vs High genetic predisposition			Low genetic group N=254	Intermediate genetic group N=2020	High genetic group (Abnormal levels, at risk group) N=253	p-value of overall group significance	pairwise comparison p-value Low vs Intermediate genetic predisposition	pairwise comparison p-value Low vs High genetic predisposition	pairwise comparison p-value Intermediate vs High genetic predisposition
Age (years,sd)	54.00 [50.00;60.00]	56.00 [51.00;62.00]	57.00 [51.00;62.00]	0.001	0.001	0.002	0.511			56.00 [51.00;62.00]	56.00 [51.00;61.00]	57.00 [52.00;61.00]	0.305	0.657	0.529	0.195
Sex (n,%)				0.357	0.775	0.632	0.632						0.389	0.725	0.725	0.725
Men	90 (35.57%)	742 (36.71%)	100 (39.53%)							90 (35.43%)	743 (36.78%)	99 (39.13%)
Women	163 (64.43%)	1279 (63.29%)	153 (60.47%)							164 (64.57%)	1277 (63.22%)	154 (60.87%)
Education (years, sd)	12.00 [11.00;17.00]	12.00 [10.00;17.00]	12.00 [10.00;17.00]	0.078	0.276	0.255	0.276			14.50 [11.00;18.00]	12.00 [10.00;17.00]	12.00 [10.00;17.00]	0.055	0.076	0.093	0.736
APOE genotype				0.000	.	.	.						0.141	0.611	0.788	0.515
ε2ε2	3 (1.19%)	4 (0.20%)	0 (0.00%)							1 (0.39%)	4 (0.20%)	2 (0.79%)
ε2ε3	30 (11.86%)	122 (6.04%)	5 (1.98%)							15 (5.91%)	122 (6.04%)	20 (7.91%)
ε2ε4	1 (0.40%)	48 (2.38%)	8 (3.16%)							7 (2.76%)	43 (2.13%)	7 (2.77%)
ε3ε3	195 (77.08%)	1226 (60.66%)	39 (15.42%)							140 (55.12%)	1173 (58.07%)	147 (58.10%)
ε3ε4	23 (9.09%)	574 (28.40%)	156 (61.66%)							86 (33.86%)	594 (29.41%)	73 (28.85%)
ε4ε4	0 (0.00%)	43 (2.13%)	45 (17.79%)							5 (1.97%)	79 (3.91%)	4 (1.58%)
NC	1 (0.40%)	4 (0.20%)	0 (0.00%)							0 (0.00%)	5 (0.25%)	0 (0.00%)
APOE-ε4 load (n,%)				0.000	<0.001	<0.001	<0.001						0.242	0.254	0.425	0.254
Non-carriers	228 (90.48%)	1352 (67.03%)	44 (17.39%)							156 (61.42%)	1299 (64.47%)	169 (66.80%)
One ε4 allele	24 (9.52%)	622 (30.84%)	164 (64.82%)							93 (36.61%)	637 (31.61%)	80 (31.62%)
Two ε4 alleles	0 (0.00%)	43 (2.13%)	45 (17.79%)							5 (1.97%)	79 (3.92%)	4 (1.58%)
APOE-ε4 status (n, %)				0.000	<0.001	<0.001	<0.001						0.206	0.508	0.508	0.508
Non-carriers	228 (90.48%)	1352 (67.03%)	44 (17.39%)							156 (61.42%)	1299 (64.47%)	169 (66.80%)
Carriers	24 (9.52%)	665 (32.97%)	209 (82.61%)							98 (38.58%)	716 (35.53%)	84 (33.20%)
Family history of AD (n,%)				0.096	0.001	0.086	0.164						0.093	0.372	0.363	0.372
No	12 (4.74%)	258 (12.77%)	24 (9.49%)							23 (9.06%)	236 (11.68%)	35 (13.83%)
Yes	241 (95.26%)	1763 (87.23%)	229 (90.51%)							231 (90.94%)	1784 (88.32%)	218 (86.17%)
Supplementary Table 11. Characteristics of participants at genetic predisposition of CSF phosphorylated tau levels. Threshold of inclusion of genetic variants, pT=5x10-6. Legend: pTAU, CSF pTAU; PRS-pTAU, Polygenic genetic predisposition score pTAU.
