## Supplemental Figures and Tables for "Genetic characterization of the ALFA study: Uncovering genetic profiles in the Alzheimer’s *continuum*": Còpia de ST12_demographicsCSF_byAB42geneticgroup.xlsx

### Sheet: ST12
	Aβ42 genetic predisposition groups (PRS-Aβ42)									Aβ42 genetic predisposition groups (PRS-Aβ42noAPOE)
	Abnormal levels N=62	Intermediate N=288	Low levels N=30	p-value of overall group significance	pairwise comparison p-value Low vs Intermediate genetic predisposition	pairwise comparison p-value Low vs High genetic predisposition	pairwise comparison p-value Intermediate vs High genetic predisposition			Abnormal levels N=45	Intermediate N=289	Low levels N=46	p-value of overall group significance	pairwise comparison p-value Low vs Intermediate genetic predisposition	pairwise comparison p-value Low vs High genetic predisposition	pairwise comparison p-value Intermediate vs High genetic predisposition
Age (years,sd)	55.00 [52.00;58.75]	58.00 [54.00;62.00]	58.00 [54.25;60.75]	0.002	0.002	0.025	0.928			57.00 [53.00;61.00]	57.00 [53.00;61.00]	58.00 [54.25;61.00]	0.395	0.901	0.540	0.540
Sex (n,%)				0.107	0.435	0.435	0.471						0.933	1.000	1.000	1.000
Men	29 (46.77%)	111 (38.54%)	9 (30.00%)							17 (37.78%)	115 (39.79%)	17 (36.96%)
Women	33 (53.23%)	177 (61.46%)	21 (70.00%)							28 (62.22%)	174 (60.21%)	29 (63.04%)
Education (years, sd)	14.50 [11.00;17.00]	12.00 [11.00;17.00]	12.00 [10.00;17.00]	0.452	0.731	0.731	0.827			12.00 [10.00;15.00]	14.00 [11.00;17.00]	12.00 [11.00;17.75]	0.022	0.037	0.042	0.587
APOE genotype				0.000	<0.001	<0.001	<0.001						0.274	0.051	0.145	0.654
ε2ε3	1 (1.61%)	13 (4.51%)	10 (33.33%)							3 (6.67%)	20 (6.92%)	1 (2.17%)
ε2ε4	0 (0.00%)	9 (3.12%)	0 (0.00%)							0 (0.00%)	8 (2.77%)	1 (2.17%)
ε3ε3	9 (14.52%)	122 (42.36%)	19 (63.33%)							24 (53.33%)	109 (37.72%)	17 (36.96%)
ε3ε4	28 (45.16%)	137 (47.57%)	1 (3.33%)							11 (24.44%)	133 (46.02%)	22 (47.83%)
ε4ε4	24 (38.71%)	7 (2.43%)	0 (0.00%)							7 (15.56%)	19 (6.57%)	5 (10.87%)
APOE-ε4 status (n, %)				<0.001	<0.001	<0.001	<0.001						0.047	0.117	0.117	0.590
Non-carriers	10 (16.13%)	135 (46.88%)	29 (96.67%)							27 (60.00%)	129 (44.64%)	18 (39.13%)
Carriers	52 (83.87%)	153 (53.12%)	1 (3.33%)							18 (40.00%)	160 (55.36%)	28 (60.87%)
APOE-ε4 load (n,%)				0.000	<0.001	<0.001	<0.001						0.221	0.009	0.062	0.479
Non-carriers	10 (16.13%)	135 (46.88%)	29 (96.67%)							27 (60.00%)	129 (44.64%)	18 (39.13%)
One ε4 allele	28 (45.16%)	146 (50.69%)	1 (3.33%)							11 (24.44%)	141 (48.79%)	23 (50.00%)
Two ε4 alleles	24 (38.71%)	7 (2.43%)	0 (0.00%)							7 (15.56%)	19 (6.57%)	5 (10.87%)
Aβ status:				0.001	0.008	0.008	0.212						0.241	0.983	0.497	0.497
Aβ40/42-	29 (46.77%)	193 (67.01%)	24 (80.00%)							28 (62.22%)	184 (63.67%)	34 (73.91%)
Aβ40/42+	33 (53.23%)	95 (32.99%)	6 (20.00%)							17 (37.78%)	105 (36.33%)	12 (26.09%)
AT classification (n,%)				0.007	0.005	0.012	0.420						0.120	0.770	0.389	0.389
A-T-	29 (46.77%)	193 (67.01%)	24 (80.00%)							28 (62.22%)	184 (63.67%)	34 (73.91%)
A+T-	29 (46.77%)	70 (24.31%)	5 (16.67%)							12 (26.67%)	81 (28.03%)	11 (23.91%)
A+T+	4 (6.45%)	25 (8.68%)	1 (3.33%)							5 (11.11%)	24 (8.30%)	1 (2.17%)
Family history of AD (n,%)				0.885	0.604	0.723	0.422						0.241	0.752	0.652	0.652
No	6 (9.68%)	18 (6.25%)	4 (13.33%)							2 (4.44%)	21 (7.27%)	5 (10.87%)
Yes	56 (90.32%)	270 (93.75%)	26 (86.67%)							43 (95.56%)	268 (92.73%)	41 (89.13%)
Supplementary Table 12. Characteristics of participants at genetic predisposition of CSF amyloid beta levels. Sample with available CSF biomarkers (ALFA+). Threshold of inclusion of genetic variants, pT=5x10-6. Legend: Aβ42, CSF Aβ42; PRS-Aβ42, Polygenic genetic predisposition score Aβ42.
