## Supplemental Figures and Tables for "Genetic characterization of the ALFA study: Uncovering genetic profiles in the Alzheimer’s *continuum*": Còpia de ST13_demographicsCSF_bypTAUgeneticgroup.xlsx

### Sheet: ST13
	pTau genetic predisposition groups (PRS-pTau)								pTau genetic predisposition groups (PRS-pTaunoAPOE)
	Low N=41	Intermediate N=295	High N=44	p-value of overall group significance	pairwise comparison p-value Low vs Intermediate genetic predisposition	pairwise comparison p-value Low vs High genetic predisposition	pairwise comparison p-value Intermediate vs High genetic predisposition		Low N=39	Intermediate N=304	High N=37	p-value of overall group significance	pairwise comparison p-value Low vs Intermediate genetic predisposition	pairwise comparison p-value Low vs High genetic predisposition	pairwise comparison p-value Intermediate vs High genetic predisposition
Age (years,sd)	57.00 [53.00;61.00]	57.00 [54.00;61.00]	56.00 [53.00;60.00]	0.306	0.861	0.492	0.397		56.00 [52.50;61.00]	57.00 [53.75;61.00]	56.00 [54.00;61.00]	0.745	0.775	0.775	0.775
Sex (n,%)				0.531	0.611	0.673	0.673					0.960	1.000	1.000	1.000
Men	12 (29.27%)	121 (41.02%)	16 (36.36%)						17 (43.59%)	116 (38.16%)	16 (43.24%)
Women	29 (70.73%)	174 (58.98%)	28 (63.64%)						22 (56.41%)	188 (61.84%)	21 (56.76%)
Education (years, sd)	14.00 [10.00;18.00]	12.00 [11.00;17.00]	12.00 [11.00;17.00]	0.506	0.709	0.709	0.709		12.00 [10.50;17.00]	12.00 [11.00;17.00]	14.00 [10.00;17.00]	0.818	0.807	0.807	0.807
APOE genotype				<0.001	0.002	<0.001	<0.001					0.793	0.807	0.914	0.807
ε2ε3	7 (17.07%)	16 (5.42%)	1 (2.27%)						3 (7.69%)	17 (5.59%)	4 (10.81%)
ε2ε4	0 (0.00%)	8 (2.71%)	1 (2.27%)						0 (0.00%)	9 (2.96%)	0 (0.00%)
ε3ε3	25 (60.98%)	123 (41.69%)	2 (4.55%)						14 (35.90%)	123 (40.46%)	13 (35.14%)
ε3ε4	9 (21.95%)	130 (44.07%)	27 (61.36%)						21 (53.85%)	127 (41.78%)	18 (48.65%)
ε4ε4	0 (0.00%)	18 (6.10%)	13 (29.55%)						1 (2.56%)	28 (9.21%)	2 (5.41%)
APOE-ε4 status (n, %)				<0.001	<0.001	<0.001	<0.001					0.833	1.000	1.000	1.000
Non-carriers	32 (78.05%)	139 (47.12%)	3 (6.82%)						17 (43.59%)	140 (46.05%)	17 (45.95%)
Carriers	9 (21.95%)	156 (52.88%)	41 (93.18%)						22 (56.41%)	164 (53.95%)	20 (54.05%)
APOE-ε4 load (n,%)				<0.001	0.001	<0.001	<0.001					0.964	0.841	0.841	0.841
Non-carriers	32 (78.05%)	139 (47.12%)	3 (6.82%)						17 (43.59%)	140 (46.05%)	17 (45.95%)
One ε4 allele	9 (21.95%)	138 (46.78%)	28 (63.64%)						21 (53.85%)	136 (44.74%)	18 (48.65%)
Two ε4 alleles	0 (0.00%)	18 (6.10%)	13 (29.55%)						1 (2.56%)	28 (9.21%)	2 (5.41%)
Aβ status:				0.002	0.549	0.008	0.004					0.303	0.250	0.703	0.707
Aβ40/42-	30 (73.17%)	198 (67.12%)	18 (40.91%)						20 (51.28%)	203 (66.78%)	23 (62.16%)
Aβ40/42+	11 (26.83%)	97 (32.88%)	26 (59.09%)						19 (48.72%)	101 (33.22%)	14 (37.84%)
AT classification (n,%)				0.004	0.822	0.017	0.007					0.700	0.197	0.442	0.695
A-T-	30 (73.17%)	198 (67.12%)	18 (40.91%)						20 (51.28%)	203 (66.78%)	23 (62.16%)
A+T-	9 (21.95%)	74 (25.08%)	21 (47.73%)						17 (43.59%)	77 (25.33%)	10 (27.03%)
A+T+	2 (4.88%)	23 (7.80%)	5 (11.36%)						2 (5.13%)	24 (7.89%)	4 (10.81%)
Family history of AD (n,%)				0.461	0.925	0.925	1.000					0.069	0.137	0.137	0.526
No	1 (2.44%)	24 (8.14%)	3 (6.82%)						0 (0.00%)	24 (7.89%)	4 (10.81%)
Yes	40 (97.56%)	271 (91.86%)	41 (93.18%)						39 (100.00%)	280 (92.11%)	33 (89.19%)
Supplementary Table 13. Characteristics of participants at genetic predisposition of CSF phosphorylated tau levels. Sample with available CSF biomarkers (ALFA+). Threshold of inclusion of genetic variants, pT=5x10-6. Legend: pTau, CSF pTau; PRS-pTau, Polygenic genetic predisposition score pTau.
