## Supplemental Figures and Tables for "Genetic characterization of the ALFA study: Uncovering genetic profiles in the Alzheimer’s *continuum*": Còpia de ST14_CovariatesALLGROUPSADNI.xlsx

### Sheet: ST14
	CN (N=530)	MCI (N=598)	AD (N=205)	p-value	pairwise comparison p-value CN vs MCI	pairwise comparison p-value CN vs AD	pairwise comparison p-value AD vs MCI
Age (years,median)	71.50 [67.50;76.30]	72.40 [67.10;77.50]	75.30 [69.70;80.30]	<0.001	0.558	<0.001	<0.001
Sex (n,%)				<0.001	<0.001	0.001	0.689
Men	223 (42.08%)	347 (58.03%)	115 (56.10%)
Women	307 (57.92%)	251 (41.97%)	90 (43.90%)
Education (years, median)	17.00 [16.00;18.00]	16.00 [14.00;18.00]	16.00 [13.00;18.00]	<0.001	<0.001	<0.001	0.002
Mini Mental State Exam (0-30, median)	29.00 [29.00;30.00]	28.00 [27.00;29.00]	23.00 [21.00;25.00]	<0.001	<0.001	<0.001	<0.001
APOE-ε4 load (n,%)				<0.001	<0.001	<0.001	<0.001
Non-carriers	364 (68.68%)	311 (52.01%)	69 (33.66%)
One ε4 allele	151 (28.49%)	221 (36.96%)	100 (48.78%)
Two ε4 alleles	15 (2.83%)	66 (11.04%)	36 (17.56%)
APOE-ε4 status (n, %)				<0.001	<0.001	<0.001	<0.001
Non-carriers	364 (68.68%)	311 (52.01%)	69 (33.66%)
Carriers	166 (31.32%)	287 (47.99%)	136 (66.34%)
Family history of AD (n,%)				.	<0.001	<0.001	1.000
No	11 (2.08%)	11 (1.84%)	3 (1.46%)
Yes	91 (17.17%)	28 (4.68%)	10 (4.88%)
NA	428 (80.75%)	559 (93.48%)	192 (93.66%)
Supplementary Table 14. APOE genotypes distribution and demographic characteristics among ADNI groups. Legend: CN: Controls, MCI: Mild cognitive impairment, AD: Alzheimer's disease patients.
