## Supplemental Figures and Tables for "Genetic characterization of the ALFA study: Uncovering genetic profiles in the Alzheimer’s *continuum*": Còpia de ST15_summaryPRS-AD_ALFAADNI.xlsx

### Sheet: ST15
Sample	Min PRS-AD	Max PRS-AD	Mean PRS-AD	Median PRS-AD	Range PRS-AD	IQR PRS-AD
CN ADNI	-0,758	0,590	-0,149	-0,166	1.348	0,270
A-	-0,672	0,463	-0,112	-0,112	1.135	0,228
A+	-0,532	0,590	-0,019	0,049	1.122	0,316
ALFA	-0,550	0,644	-0,050	-0,060	1.194	0,250
A-	-0,458	0,471	-0,039	-0,042	0.929	0,262
A+	-0,395	0,630	0,045	0,048	1.025	0,294
MCI ADNI	-0,633	0,701	-0,017	-0,034	1.334	0,289
A+	-0,562	0,701	0,042	0,033	1.263	0,314
AD ADNI	-0,562	0,557	0,023	0,013	1.119	0,289
A+	-0,403	0,557	0,077	0,068	0.96	0,270
Supplementary Table 15. Descriptive statistics PRS-AD in each disease-stage group.
